# Decomposition of phenotypic heterogeneity in autism reveals distinct and coherent genetic programs

**DOI:** 10.1101/2024.08.15.24312078

**Authors:** Aviya Litman, Natalie Sauerwald, LeeAnne Green Snyder, Jennifer Foss-Feig, Christopher Y. Park, Yun Hao, Ilan Dinstein, Chandra L. Theesfeld, Olga G. Troyanskaya

## Abstract

Unraveling the phenotypic and genetic complexity of autism is extremely challenging yet critical for understanding the biology, inheritance, trajectory, and clinical manifestations of the many forms of the condition. Here, we leveraged broad phenotypic data from a large cohort with matched genetics to characterize classes of autism and their patterns of core, associated, and co-occurring traits, ultimately demonstrating that phenotypic patterns are associated with distinct genetic and molecular programs. We used a generative mixture modeling approach to identify robust, clinically-relevant classes of autism which we validate and replicate in a large independent cohort. We link the phenotypic findings to distinct patterns of *de novo* and inherited variation which emerge from the deconvolution of these genetic signals, and demonstrate that class-specific common variant scores strongly align with clinical outcomes. We further provide insights into the distinct biological pathways and processes disrupted by the sets of mutations in each class. Remarkably, we discover class-specific differences in the developmental timing of genes that are dysregulated, and these temporal patterns correspond to clinical milestone and outcome differences between the classes. These analyses embrace the phenotypic complexity of children with autism, unraveling genetic and molecular programs underlying their heterogeneity and suggesting specific biological dysregulation patterns and mechanistic hypotheses.
