## Supplementary Table 6 for "Decomposition of phenotypic heterogeneity in autism reveals distinct and coherent genetic programs": class0_top_bio_processes.csv

Enrichment FDR	nGenes	Pathway Genes	Fold Enrichment	Pathway	URL	Genes
0.00262518688264223	7	73	9.97303860523038	GO:0033143 reg. of intracellular steroid hormone receptor signaling pathway	http://amigo.geneontology.org/amigo/term/GO:0033143	EP300 CNOT1 YAP1 PRMT2 ISL1 NCOR1 KMT2D
0.00262518688264223	9	139	6.73410725964683	GO:0034968 histone lysine methylation	http://amigo.geneontology.org/amigo/term/GO:0034968	KMT5B SETD1B PAXIP1 CTR9 KMT2B KMT2D RIF1 NSD2 NSD1
0.0027963646524585	10	181	5.74610748367654	GO:0016571 histone methylation	http://amigo.geneontology.org/amigo/term/GO:0016571	KMT5B SETD1B PAXIP1 CTR9 KMT2B KMT2D PRMT2 RIF1 NSD2 NSD1
0.00262518688264223	18	543	3.44766449020593	GO:0016570 histone modification	http://amigo.geneontology.org/amigo/term/GO:0016570	EP300 KMT5B SETD1B PAXIP1 CTR9 KMT2B KMT2D TRRAP KDM5B PRMT2 CHD3 ISL1 RIF1 NSD2 IRF4 PHF2 NEK11 NSD1
0.000417934254648097	23	701	3.41241732589807	GO:0006325 chromatin organization	http://amigo.geneontology.org/amigo/term/GO:0006325	CHD8 FAM172A KDM5B HMGN3 SSRP1 BRD3 CHD3 CHD2 ARID1A EP300 RBM15 RIF1 NSD2 KMT5B SETD1B NCOR1 SHPRH NSD1 KMT2D TRRAP PHF2 CTR9 KMT2B
0.00262518688264223	20	662	3.14213128261467	GO:0120039 plasma membrane bounded cell projection morphogenesis	http://amigo.geneontology.org/amigo/term/GO:0120039	ISL1 NEO1 MAP1B LLPH TAOK1 CTNND2 BRSK2 SEMA4B PLXNA4 CORO1B PTPRZ1 RND2 KIDINS220 CAPRIN1 ITPKA ST8SIA2 TRIM46 DMD BMPR2 FGFR2
0.00262518688264223	20	667	3.11857707509881	GO:0048858 cell projection morphogenesis	http://amigo.geneontology.org/amigo/term/GO:0048858	ISL1 NEO1 MAP1B LLPH TAOK1 CTNND2 BRSK2 SEMA4B PLXNA4 CORO1B PTPRZ1 RND2 KIDINS220 CAPRIN1 ITPKA ST8SIA2 TRIM46 DMD BMPR2 FGFR2
0.00317045989806041	19	647	3.05422931010257	GO:0048812 neuron projection morphogenesis	http://amigo.geneontology.org/amigo/term/GO:0048812	ISL1 NEO1 MAP1B LLPH TAOK1 CTNND2 BRSK2 SEMA4B PLXNA4 PTPRZ1 RND2 KIDINS220 CAPRIN1 ITPKA ST8SIA2 TRIM46 DMD BMPR2 FGFR2
0.0027963646524585	20	686	3.03220249138616	GO:0032990 cell part morphogenesis	http://amigo.geneontology.org/amigo/term/GO:0032990	ISL1 NEO1 MAP1B LLPH TAOK1 CTNND2 BRSK2 SEMA4B PLXNA4 CORO1B PTPRZ1 RND2 KIDINS220 CAPRIN1 ITPKA ST8SIA2 TRIM46 DMD BMPR2 FGFR2
0.00203359728702564	24	852	2.92970550576184	GO:0060341 reg. of cellular localization	http://amigo.geneontology.org/amigo/term/GO:0060341	GOPC WAPL BRSK2 STX4 GAS6 PINX1 ADCYAP1R1 HMGN3 TARDBP MAP1B YAP1 CTDSPL2 DNAJC13 TRIM46 DMD PTPN23 GBF1 GRM6 STAM PDCD6IP HGS DYNC1H1 P2RX3 GZMB
0.00262518688264223	22	789	2.9	GO:0032989 cellular component morphogenesis	http://amigo.geneontology.org/amigo/term/GO:0032989	ISL1 NEO1 MAP1B LLPH TAOK1 CTNND2 BRSK2 SEMA4B PLXNA4 CORO1B PTPRZ1 RND2 KIDINS220 CAPRIN1 ITPKA ST8SIA2 MFSD14A TRIM46 DMD BMPR2 TTN FGFR2
0.00295203334472885	25	1001	2.59751612024339	GO:0031175 neuron projection development	http://amigo.geneontology.org/amigo/term/GO:0031175	ISL1 NEO1 FRY MAP1B LLPH TAOK1 CTNND2 BRSK2 SEMA4B PLXNA4 EP300 UBA6 PTPRZ1 RND2 TRPV4 MTR KIDINS220 CAPRIN1 ITPKA ST8SIA2 TRIM46 DMD BMPR2 FGFR2 TENM3
0.00262518688264223	28	1173	2.48263194605906	GO:0051276 chromosome organization	http://amigo.geneontology.org/amigo/term/GO:0051276	WAPL RIF1 CHD8 FAM172A KDM5B STAG1 HMGN3 TEX15 SSRP1 BRD3 CHD3 CHD2 ARID1A EP300 RBM15 PINX1 NSD2 KMT5B SETD1B NCOR1 SHPRH NSD1 KMT2D TRRAP PHF2 CTR9 KMT2B TTN
0.0027963646524585	34	1606	2.20183969206385	GO:0030030 cell projection organization	http://amigo.geneontology.org/amigo/term/GO:0030030	SCIN ISL1 NEO1 FRY MAP1B LLPH TAOK1 CTNND2 BRSK2 EPS8L2 SEMA4B CPLANE1 PLXNA4 EP300 CORO1B UBA6 SYNE2 PTPN23 PTPRZ1 RND2 TRPV4 MTR KIDINS220 CAPRIN1 ITPKA ST8SIA2 TTC12 TRIM46 DMD BMPR2 YAP1 FGFR2 TENM3 GBF1
0.00262518688264223	38	1874	2.10895022800039	GO:0051049 reg. of transport	http://amigo.geneontology.org/amigo/term/GO:0051049	GOPC LLGL2 HOMER2 CACNB3 LGI3 ISL1 BRSK2 STX4 GAS6 ADCYAP1R1 KCNN4 CPT1A KDM5B HMGN3 TARDBP ATP8A1 MAP1B SCN2A CTDSPL2 DNAJC13 KCNMA1 CACNA2D3 TRIM46 KCNQ3 SCN8A DMD TTN PTPN23 GRM6 STAM PDCD6IP HGS DYNC1H1 SCIN PTPRJ NOS1AP P2RX3 GZMB
0.000417934254648097	56	2945	1.97767556721716	GO:0032879 reg. of localization	http://amigo.geneontology.org/amigo/term/GO:0032879	GOPC WAPL LLGL2 HOMER2 CACNB3 LGI3 SEMA4B PLXNA4 ISL1 BRSK2 APOB STX4 PLA2G7 PTPRJ GAS6 BMPR2 PINX1 SYNE2 ADCYAP1R1 KCNN4 NSD2 CPT1A TRPV4 KDM5B HMGN3 TARDBP ATP8A1 MAP1B SCN2A YAP1 CTDSPL2 DNAJC13 DUSP10 KCNMA1 CACNA2D3 TRIM46 KCNQ3 SCN8A DMD TTN KRIT1 LIMCH1 PTPN23 ZMYND8 GBF1 GRM6 STAM PDCD6IP CORO1B HGS SP1 DYNC1H1 SCIN NOS1AP P2RX3 GZMB
0.00317045989806041	47	2618	1.86715570525731	GO:0007399 nervous system development	http://amigo.geneontology.org/amigo/term/GO:0007399	SCIN ISL1 NEO1 FRY CHD8 MAP1B MEIS2 TACC2 LLPH TAOK1 CTNND2 BRSK2 SEMA4B DMD TENM3 PLXNA4 EP300 YAP1 VPS51 STRAP UBA6 SYNE2 APOB PTPRZ1 RND2 TRPV4 MTR ARID1A KIDINS220 CAPRIN1 SCN2A ITPKA ST8SIA2 DUSP10 ZEB1 TRIM46 TMEM41B NRROS TRAPPC6B GAS6 CPLANE1 BMPR2 FGFR2 SCN8A ZEB2 GSS ATN1
0.00317045989806041	50	2867	1.81382186003742	GO:0009653 anatomical structure morphogenesis	http://amigo.geneontology.org/amigo/term/GO:0009653	KRIT1 ISL1 NEO1 FRY RND2 MAP1B MEIS2 LLPH PKNOX1 TAOK1 FBN1 CTNND2 BRSK2 SEMA4B PLXNA4 VPS51 CORO1B FGFR2 APOB EP300 LFNG PTPRZ1 NSD2 KDM5B CNOT1 KIDINS220 CAPRIN1 YAP1 ITPKA ST8SIA2 ZEB1 MFSD14A PAXIP1 RBM15 TRIM46 NAA15 CSMD1 CPLANE1 CTR9 DMD BMPR2 TRPV4 PPP2R1B TTN ARHGAP12 HGS SP1 TENM3 SLC17A6 DAAM1
0.000375072814711318	73	4206	1.80511931007651	GO:0006996 organelle organization	http://amigo.geneontology.org/amigo/term/GO:0006996	SCIN VPS13D WAPL LIMCH1 LLGL2 RIF1 CHD8 STX4 RND2 TRPV4 FAM172A KDM5B STAG1 HMGN3 MAP1B TEX15 TACC2 MYO1F SSRP1 VPS51 BRD3 CHD3 CORO1B CHD2 DYNC1H1 CPLANE1 TUBA3C DMD ARPC1A ARID1A STAM TRAPPC6B HGS EP300 CCDC47 CNOT1 RBM15 NOS1AP MICAL3 PINX1 SYNE2 DAAM1 NSD2 KMT5B ITPKA DNAJC13 SETD1B NCOR1 SHPRH MFSD14A TRIM46 NSD1 KMT2D BRSK2 TRRAP PHF2 CTR9 KMT2B TTN PTPN23 MTMR3 GBF1 TARDBP ARFGEF2 TMEM165 …
0.00181080535553463	74	4617	1.66695611081576	GO:0048731 system development	http://amigo.geneontology.org/amigo/term/GO:0048731	KRIT1 SCIN ISL1 NEO1 FRY CHD8 MAP1B MEIS2 TACC2 LLPH PKNOX1 TAOK1 CTNND2 BRSK2 SEMA4B DMD BMPR2 TENM3 PLXNA4 ARID1A EP300 YAP1 VPS51 RBM15 FBN1 GAS6 CTR9 STRAP UBA6 SYNE2 FGFR2 RIF1 APOB LFNG PTPRZ1 RND2 NSD2 KMT5B CPT1A TRPV4 ATN1 GRM6 MTR KDM5B HSD17B4 KIDINS220 CAPRIN1 SCN2A IRF4 ITPKA ST8SIA2 DUSP10 ZEB1 UPF2 PAXIP1 TRIM46 NAA15 TMEM41B CHD2 NRROS TRAPPC6B CSMD1 CPLANE1 CDK13 PDCD2 TTN HGS SP…
