## Supplementary Table 6 for "Decomposition of phenotypic heterogeneity in autism reveals distinct and coherent genetic programs": class0_top_mol_functions.csv

Enrichment FDR	nGenes	Pathway Genes	Fold Enrichment	Pathway	URL	Genes
0.00321649175343467	3	7	44.5733766233766	GO:0042799 histone methyltransferase activity (H4-K20 specific)	http://amigo.geneontology.org/amigo/term/GO:0042799	KMT5B NSD1 NSD2
0.0100953307274015	4	31	13.4199413489736	GO:0046966 nuclear thyroid hormone receptor binding	http://amigo.geneontology.org/amigo/term/GO:0046966	NCOR1 PRMT2 NSD1 HMGN3
0.00209823247618239	6	49	12.7352504638219	GO:0018024 histone-lysine N-methyltransferase activity	http://amigo.geneontology.org/amigo/term/GO:0018024	NSD2 KMT5B NSD1 KMT2D KMT2B SETD1B
0.0138318036805862	4	36	11.5560606060606	GO:0140658 ATP-dependent chromatin remodeler activity	http://amigo.geneontology.org/amigo/term/GO:0140658	CHD8 CHD3 CHD2 SHPRH
0.00209823247618239	7	66	11.0307851239669	GO:0042054 histone methyltransferase activity	http://amigo.geneontology.org/amigo/term/GO:0042054	NSD2 KMT5B NSD1 KMT2D KMT2B SETD1B PRMT2
0.00365275756638686	6	66	9.45495867768595	GO:0016279 protein-lysine N-methyltransferase activity	http://amigo.geneontology.org/amigo/term/GO:0016279	NSD2 KMT5B NSD1 KMT2D KMT2B SETD1B
0.00365275756638686	6	67	9.31383989145183	GO:0016278 lysine N-methyltransferase activity	http://amigo.geneontology.org/amigo/term/GO:0016278	NSD2 KMT5B NSD1 KMT2D KMT2B SETD1B
0.0039465866115164	7	102	7.13756684491979	GO:0008276 protein methyltransferase activity	http://amigo.geneontology.org/amigo/term/GO:0008276	NSD2 KMT5B NSD1 KMT2D KMT2B SETD1B PRMT2
0.00456190192120297	7	108	6.74103535353535	GO:0008170 N-methyltransferase activity	http://amigo.geneontology.org/amigo/term/GO:0008170	NSD2 KMT5B NSD1 KMT2D KMT2B SETD1B PRMT2
0.00209823247618239	9	150	6.24027272727273	GO:0016922 nuclear receptor binding	http://amigo.geneontology.org/amigo/term/GO:0016922	NCOR1 CNOT1 TACC2 PRMT2 NSD1 ISL1 EP300 ARID1A HMGN3
0.0179687669456581	6	111	5.62186732186732	GO:0004725 protein tyrosine phosphatase activity	http://amigo.geneontology.org/amigo/term/GO:0004725	PTPRZ1 PTPRJ MTMR3 PTPN23 DUSP10 DUSP19
0.0039465866115164	11	268	4.26884328358209	GO:0042393 histone binding	http://amigo.geneontology.org/amigo/term/GO:0042393	CHD8 SSRP1 KMT2D BRD3 CHD3 CHD2 ZMYND8 KDM5B TONSL HDGFL2 PHF2
0.0156032317452084	9	234	4.00017482517482	GO:0051015 actin filament binding	http://amigo.geneontology.org/amigo/term/GO:0051015	SCIN MYO1F CORO1B DMD ARPC1A TTN SYNE2 TRPV4 MICAL3
0.00429213885925621	13	374	3.61513125911522	GO:0022836 gated channel activity	http://amigo.geneontology.org/amigo/term/GO:0022836	KCNN4 P2RX3 CLCA2 TMC6 KCNMA1 CACNA2D3 GRIK2 CACNB3 KCNQ3 GABRR2 SCN2A SCN8A TRPV4
0.00209823247618239	16	476	3.49595110771581	GO:0003779 actin binding	http://amigo.geneontology.org/amigo/term/GO:0003779	SCIN MAP1B MYO1F CORO1B EPS8L2 DMD ARPC1A MEFV TTN KCNMA1 MICAL3 SYNE2 LIMCH1 DAAM1 HOMER2 TRPV4
0.00209823247618239	19	636	3.10705403087479	GO:0003682 chromatin binding	http://amigo.geneontology.org/amigo/term/GO:0003682	EP300 CHD8 ARID1A STAG1 HMGN3 SSRP1 CHD3 CHD2 UBTF CAMTA2 KMT5B BRD3 ISL1 NSD2 YAP1 ZEB1 PKNOX1 NKAPL NSD1
0.010951396607831	14	482	3.0208789136175	GO:0005216 ion channel activity	http://amigo.geneontology.org/amigo/term/GO:0005216	KCNN4 P2RX3 TRPV4 GABRR2 SCN2A CLCA2 TMC6 KCNMA1 CACNA2D3 GRIK2 CACNB3 KCNQ3 SCN8A SLC17A6
0.0138318036805862	15	561	2.7808701993194	GO:0003712 transcription coregulator activity	http://amigo.geneontology.org/amigo/term/GO:0003712	EP300 CAMTA2 ATN1 YAP1 NCOR1 KMT2D HDGFL2 TRRAP PHF2 KDM5B PRMT2 NSD1 IRF4 ZMYND8 ARID1A
0.0100953307274015	23	1053	2.27170422170422	GO:0008092 cytoskeletal protein binding	http://amigo.geneontology.org/amigo/term/GO:0008092	SCIN LIMCH1 LLGL2 MAP1B MYO1F CORO1B EPS8L2 DMD ARPC1A KRIT1 MEFV TTN KCNMA1 TAOK1 MICAL3 SYNE2 DAAM1 HOMER2 TRPV4 ARFGEF2 EP300 BRSK2 RABGAP1
0.0138318036805862	38	2237	1.76672897955866	GO:0019899 enzyme binding	http://amigo.geneontology.org/amigo/term/GO:0019899	MTMR3 RND2 UBC NBEA CTR9 NOS1AP TNPO3 C20orf27 CAMTA2 XPO5 DUSP10 SHPRH BRSK2 CDK13 ADCYAP1R1 DAAM1 TRPV4 ITPKA TSPAN5 SP1 DMD MICAL3 RABGAP1 PDCD2 PTPN23 APOB CAD KCNN4 CD70 UBA2 STAM NCOR1 PTPRJ TTN GAS6 HGS BMPR2 DUSP19
