## Supplementary Table 6 for "Decomposition of phenotypic heterogeneity in autism reveals distinct and coherent genetic programs": class1_top_bio_processes.csv

Enrichment FDR	nGenes	Pathway Genes	Fold Enrichment	Pathway	URL	Genes
0.0540846012665563	2	9	95.937106918239	GO:1902965 reg. of protein localization to early endosome	http://amigo.geneontology.org/amigo/term/GO:1902965	RDX SORL1
0.0540846012665563	2	11	78.4939965694683	GO:0034058 endosomal vesicle fusion	http://amigo.geneontology.org/amigo/term/GO:0034058	VPS8 VPS18
0.0540846012665563	2	12	71.9528301886792	GO:1903651 positive reg. of cytoplasmic transport	http://amigo.geneontology.org/amigo/term/GO:1903651	RDX SORL1
0.0540846012665563	2	13	66.4179970972424	GO:0035542 reg. of SNARE complex assembly	http://amigo.geneontology.org/amigo/term/GO:0035542	VPS18 VPS8
0.0540846012665563	2	14	61.6738544474394	GO:0033147 negative reg. of intracellular estrogen receptor signaling pathway	http://amigo.geneontology.org/amigo/term/GO:0033147	STRN3 VPS18
0.0680438598136137	4	169	10.2181533995757	GO:0008360 reg. of cell shape	http://amigo.geneontology.org/amigo/term/GO:0008360	RDX RHOBTB3 DAPK3 SH3KBP1
0.0520722118819985	7	438	6.8995864564487	GO:0043254 reg. of protein-containing complex assembly	http://amigo.geneontology.org/amigo/term/GO:0043254	VPS18 VPS8 FNIP1 RDX SPTBN5 CDH17 SORL1
0.0932614650820356	5	330	6.54116638078902	GO:0022604 reg. of cell morphogenesis	http://amigo.geneontology.org/amigo/term/GO:0022604	RDX RHOBTB3 DAPK3 RREB1 SH3KBP1
0.0487919019027344	17	2509	2.92514494987855	GO:0051128 reg. of cellular component organization	http://amigo.geneontology.org/amigo/term/GO:0051128	RDX RHOBTB3 VPS18 VPS8 RAD50 DAPK3 FNIP1 CBLL1 SORL1 SPTBN5 PTPRF SHANK2 NEUROD2 TFR2 CDH17 RREB1 MUC12
0.0540846012665563	21	4103	2.20961652541399	GO:0065008 reg. of biological quality	http://amigo.geneontology.org/amigo/term/GO:0065008	VPS18 DAZL PCSK5 TFR2 SCN2A TRPC6 RDX RHOBTB3 KMT2E MED13 GPAM SPTBN5 ITPR1 SHANK2 DAPK3 COL3A1 NEUROD2 GRID1 CREBBP THRAP3 SH3KBP1
0.0540846012665563	20	3932	2.19591546862704	GO:0006464 cellular protein modification proc.	http://amigo.geneontology.org/amigo/term/GO:0006464	CREBBP MAST2 CBLL1 KDM3B UGGT1 PTPRF UBE2V2 RAD50 DAPK3 COL3A1 FNIP1 PRKD3 SORL1 FBXO40 PXK NEUROD2 HECTD4 KMT2E VPS18 UVSSA
0.0540846012665563	20	3952	2.1848025360935	GO:0036211 protein modification proc.	http://amigo.geneontology.org/amigo/term/GO:0036211	CREBBP MAST2 CBLL1 KDM3B UGGT1 PTPRF UBE2V2 RAD50 DAPK3 COL3A1 FNIP1 PRKD3 SORL1 FBXO40 PXK NEUROD2 HECTD4 KMT2E VPS18 UVSSA
0.0724929759141779	20	4206	2.05286248755148	GO:0043412 macromolecule modification	http://amigo.geneontology.org/amigo/term/GO:0043412	CREBBP MAST2 CBLL1 KDM3B UGGT1 PTPRF UBE2V2 RAD50 DAPK3 COL3A1 FNIP1 KMT2E PRKD3 SORL1 FBXO40 PXK NEUROD2 HECTD4 VPS18 UVSSA
