## Supplementary Table 6 for "Decomposition of phenotypic heterogeneity in autism reveals distinct and coherent genetic programs": class1_top_mol_functions.csv

Enrichment FDR	nGenes	Pathway Genes	Fold Enrichment	Pathway	URL	Genes
0.0572910595914101	2	9	95.937106918239	GO:0003691 double-stranded telomeric DNA binding	http://amigo.geneontology.org/amigo/term/GO:0003691	RAD50 ZBTB48
0.0572910595914101	2	14	61.6738544474394	GO:0070679 inositol 1,4,5 trisphosphate binding	http://amigo.geneontology.org/amigo/term/GO:0070679	TRPC6 ITPR1
0.0572910595914101	2	15	57.5622641509434	GO:0042809 nuclear vitamin D receptor binding	http://amigo.geneontology.org/amigo/term/GO:0042809	THRAP3 MED13
