## Supplementary Table 6 for "Decomposition of phenotypic heterogeneity in autism reveals distinct and coherent genetic programs": class2_top_bio_processes.csv

Enrichment FDR	nGenes	Pathway Genes	Fold Enrichment	Pathway	URL	Genes
0.015539503129905	2	3	100.355263157895	GO:0043578 nuclear matrix organization	http://amigo.geneontology.org/amigo/term/GO:0043578	SYNE1 SUN1
0.015539503129905	4	36	16.7258771929825	GO:0033144 negative reg. of intracellular steroid hormone receptor signaling pat	http://amigo.geneontology.org/amigo/term/GO:0033144	CNOT1 BRCA1 SMARCA4 ZBTB7A
0.0104219339396138	7	132	7.98280502392344	GO:0045739 positive reg. of DNA repair	http://amigo.geneontology.org/amigo/term/GO:0045739	SMARCA4 SMARCC2 ARID2 EPC2 YY1 BRCA1 SMCHD1
0.015539503129905	8	219	5.49891852919971	GO:0006282 reg. of DNA repair	http://amigo.geneontology.org/amigo/term/GO:0006282	BRCA1 SMARCA4 TAF5L EPC2 SMARCC2 ARID2 YY1 SMCHD1
0.00738764322366189	13	470	4.1636758118701	GO:0006816 calcium ion transport	http://amigo.geneontology.org/amigo/term/GO:0006816	CACNA1B MICU3 CACNA1D STIM1 SLC8A1 CACNA1E WFS1 LETM1 DNM1L SPG11 PTK2B ATP2B2 SESTD1
0.00222997418564288	18	701	3.86532397327127	GO:0006325 chromatin organization	http://amigo.geneontology.org/amigo/term/GO:0006325	SMARCA4 SMARCC2 BRCA1 SPTY2D1 ARID2 YY1 SMCHD1 EZH2 TP53 WAC BRD1 ASH1L TTF2 EPC2 ZNF462 ATAD2 PPM1D ZBTB7A
0.015539503129905	12	476	3.79494692613888	GO:0044772 mitotic cell cycle phase transition	http://amigo.geneontology.org/amigo/term/GO:0044772	BRCA1 SMARCA4 SMARCC2 ARID2 EZH2 TMOD3 TP53 PPM1D PBX1 USH1C WAC RPTOR
0.00628615298018612	20	975	3.08785425101215	GO:0022603 reg. of anatomical structure morphogenesis	http://amigo.geneontology.org/amigo/term/GO:0022603	PHIP DVL3 SEMA4D DSCAM SYT3 PTK2B TENM4 TRIM46 ERAP1 MBP BMPR2 BRCA1 FOXJ2 DNM1L AGO1 DOCK5 STIM1 SYNE3 FGD6 CELSR3
0.0131524449210809	18	949	2.8552076978537	GO:0030001 metal ion transport	http://amigo.geneontology.org/amigo/term/GO:0030001	CACNA1B MICU3 CACNA1D WNK2 STIM1 KCNG3 SLC8A1 CACNA1E WFS1 PTK2B LETM1 SLC23A1 DNM1L SPG11 SLC38A6 ATP2B2 ARHGAP1 SESTD1
0.00738764322366189	23	1274	2.71762682805916	GO:0006812 cation transport	http://amigo.geneontology.org/amigo/term/GO:0006812	SYT6 SLC25A38 CACNA1B MICU3 CACNA1D WNK2 STIM1 KCNG3 SLC8A1 CACNA1E SYT3 WFS1 PTK2B LETM1 SLC23A1 DNM1L SPG11 SLC17A5 SLC38A6 ATP2B2 COX15 ARHGAP1 SESTD1
0.0107273901229198	21	1173	2.69496230986674	GO:0051276 chromosome organization	http://amigo.geneontology.org/amigo/term/GO:0051276	SMARCA4 SMARCC2 BRCA1 SPTY2D1 ARID2 YY1 SMCHD1 EZH2 STN1 TP53 WAC BRD1 ASH1L TTF2 EPC2 ZNF462 ATAD2 SUN1 PPM1D ZBTB7A TTN
0.0121006770405738	26	1677	2.33384332925337	GO:0006811 ion transport	http://amigo.geneontology.org/amigo/term/GO:0006811	SLC17A5 ABCC11 SYT6 SLC38A6 SLC25A38 CACNA1B MICU3 CACNA1D WNK2 STIM1 KCNG3 SLC8A1 CACNA1E SYT3 WFS1 PTK2B LETM1 SLC23A1 DNM1L SPG11 GRIA3 SLC22A14 ATP2B2 COX15 ARHGAP1 SESTD1
0.0131524449210809	28	1916	2.19985441160312	GO:0042592 homeostatic proc.	http://amigo.geneontology.org/amigo/term/GO:0042592	WFS1 CACNA1B TLCD3B MICU3 ATP2B2 CACNA1D WNK2 STIM1 LETM1 SLC8A1 CACNA1E SMARCA4 MBP BRD1 EZH2 PTK2B TRIM24 KL TMOD3 SLC25A38 ZBTB7A ARID2 USH1C GLS CCDC115 MAP1A LAMC1 LAMA2
0.0121006770405738	31	2204	2.11729570637119	GO:0045935 positive reg. of nucleobase-containing compound metabolic proc.	http://amigo.geneontology.org/amigo/term/GO:0045935	BRCA1 CNOT1 SMARCA4 SMARCC2 ZNF462 ATAD2 DRAP1 YY1 TAF5L EPC2 RPTOR ARID2 CSDE1 FOXJ2 TP53 PHIP DVL3 ZNF24 ZFAT ZNF574 STN1 ASH1L PTK2B TRIM24 BRF1 PBX1 BMPR2 AGO1 WAC SMCHD1 ZNF398
0.0131524449210809	31	2239	2.08419818528008	GO:0048468 cell development	http://amigo.geneontology.org/amigo/term/GO:0048468	USH1C PTHLH SPG11 LAMC1 TMOD3 TENM4 MAP1A DSCAM PCARE PBX1 SEMA4D LAMA2 SYT3 BRD1 YY1 OGDH EZH2 PMP22 PTK2B TP53 SLC22A14 FBXO38 TRIM46 ZBTB7A MBP BMPR2 DNAH1 DOCK5 TTN DVL3 SLC8A1
0.00628615298018612	39	2867	2.04770941567382	GO:0009653 anatomical structure morphogenesis	http://amigo.geneontology.org/amigo/term/GO:0009653	USH1C SPG11 PMP22 LAMC1 TMOD3 PHIP DVL3 MAP1A ANKRD11 DSCAM PBX1 SEMA4D LAMA2 MBP SYT3 TNFRSF12A YY1 DNAH11 ASH1L PTK2B CNOT1 ANGPTL6 RTF1 TP53 TENM4 TRIM46 ERAP1 ARID2 BMPR2 BRCA1 FOXJ2 DNM1L AGO1 DOCK5 TTN STIM1 SYNE3 FGD6 CELSR3
0.0102699414347537	36	2680	2.02208366064415	GO:0050793 reg. of developmental proc.	http://amigo.geneontology.org/amigo/term/GO:0050793	PTHLH PHIP DVL3 SEMA4D BRD1 SMARCA4 LAMC1 SMARCC2 ARID2 LAMA2 FOXJ2 EZH2 DSCAM SYT3 YY1 PTK2B CNOT1 TAF5L TP53 TENM4 TLCD3B TRIM46 ERAP1 PBX1 MBP BMPR2 BRCA1 DNM1L AGO1 KL DOCK5 STIM1 SYNE3 SLC8A1 FGD6 CELSR3
0.00222997418564288	56	4617	1.82582675011115	GO:0048731 system development	http://amigo.geneontology.org/amigo/term/GO:0048731	MBP USH1C PTHLH SPG11 PMP22 TENM4 DVL3 BSN MAP1A DSCAM PCARE PBX1 PCLO SEMA4D LAMA2 BMPR2 TMX2 BRD1 SMARCA4 SMARCC2 ARID2 FOXJ2 ATP2B2 SYT3 TNFRSF12A DNAH5 ZFAT YY1 DNAH11 OGDH EZH2 ASH1L PTK2B ANGPTL6 TMOD3 TP53 SLC25A38 FBXO38 TRIM46 ERAP1 SUN1 SLC23A1 ZNF24 GRK2 ZBTB7A SLC8A1 BRCA1 AGO1 SMCHD1 WFS1 TTN TPPP3 STIM1 ANKRD11 PTPRJ CSDE1
0.00738764322366189	49	4103	1.79773625203638	GO:0065008 reg. of biological quality	http://amigo.geneontology.org/amigo/term/GO:0065008	WFS1 CNOT1 PHIP CACNA1B TLCD3B MICU3 ATP2B2 CACNA1D ERAP1 WNK2 STIM1 LETM1 GRK2 SLC8A1 SEMA4D ASMT CACNA1E CSDE1 PCBP4 SMARCA4 PTPRJ DSCAM MBP BRD1 EZH2 PTK2B TRIM24 GRIA3 KL TMOD3 TP53 SLC25A38 TRIM46 ZBTB7A PCLO ARID2 BMPR2 DVL3 USH1C GLS CCDC115 RPTOR DOCK5 SYNE3 TSHZ3 MAP1A FGD6 LAMC1 LAMA2
0.015539503129905	47	4206	1.68213172910879	GO:0006996 organelle organization	http://amigo.geneontology.org/amigo/term/GO:0006996	SMARCA4 SMARCC2 BRCA1 CLEC16A DNAH5 MAST4 DNM1L EPB41L1 TMOD3 PHIP SUN1 MAP1A SPRYD3 SPTY2D1 ARID2 YY1 SMCHD1 SPG11 EZH2 STN1 DNAH1 CNOT1 SYNE1 TP53 TPPP3 FOXJ2 WAC BRD1 ASH1L TTF2 PTK2B EPC2 ZNF462 ATAD2 TRIM46 PPM1D ZBTB7A PCLO TTN CSDE1 KIF9 CCDC115 LETM1 SYNE3 LRBA USH1C FGD6
