## Supplementary Table 6 for "Decomposition of phenotypic heterogeneity in autism reveals distinct and coherent genetic programs": class2_top_mol_functions.csv

Enrichment FDR	nGenes	Pathway Genes	Fold Enrichment	Pathway	URL	Genes
0.00160819865898434	3	5	90.3197368421053	GO:0140444 cytoskeleton-nuclear membrane anchor activity	http://amigo.geneontology.org/amigo/term/GO:0140444	SYNE1 SUN1 SYNE3
0.0122566328180105	2	5	60.2131578947368	GO:0098882 structural constituent of presynaptic active zone	http://amigo.geneontology.org/amigo/term/GO:0098882	BSN PCLO
0.00379888254540583	3	12	37.6332236842105	GO:0008331 high voltage-gated calcium channel activity	http://amigo.geneontology.org/amigo/term/GO:0008331	CACNA1B CACNA1E CACNA1D
0.00189650638655774	4	19	31.691135734072	GO:0008569 minus-end-directed microtubule motor activity	http://amigo.geneontology.org/amigo/term/GO:0008569	DNAH9 DNAH5 DNAH11 DNAH1
0.00379888254540583	4	30	20.0710526315789	GO:0051959 dynein light intermediate chain binding	http://amigo.geneontology.org/amigo/term/GO:0051959	DNAH9 DNAH5 DNAH11 DNAH1
0.0022492047985629	5	45	16.7258771929825	GO:0001046 core promoter sequence-specific DNA binding	http://amigo.geneontology.org/amigo/term/GO:0001046	DRAP1 SMARCA4 TP53 EZH2 AGO1
0.00704599731861618	4	42	14.3364661654135	GO:0043175 RNA polymerase core enzyme binding	http://amigo.geneontology.org/amigo/term/GO:0043175	WAC RTF1 AGO1 SPTY2D1
0.00379888254540583	5	60	12.5444078947368	GO:0070063 RNA polymerase binding	http://amigo.geneontology.org/amigo/term/GO:0070063	WAC RTF1 BRCA1 AGO1 SPTY2D1
0.00379888254540583	5	62	12.1397495755518	GO:0001098 basal transcription machinery binding	http://amigo.geneontology.org/amigo/term/GO:0001098	WAC RTF1 AGO1 DRAP1 TP53
0.00379888254540583	5	62	12.1397495755518	GO:0001099 basal RNA polymerase II transcription machinery binding	http://amigo.geneontology.org/amigo/term/GO:0001099	WAC RTF1 AGO1 DRAP1 TP53
0.00692876002280476	5	74	10.1711415362731	GO:0003777 microtubule motor activity	http://amigo.geneontology.org/amigo/term/GO:0003777	DNAH9 DNAH5 KIF9 DNAH11 DNAH1
0.00704599731861618	6	123	7.34306803594352	GO:0003774 cytoskeletal motor activity	http://amigo.geneontology.org/amigo/term/GO:0003774	DNAH9 DNAH5 KIF9 DNAH11 DNAH1 MYO9B
0.0116853669991463	6	139	6.49782279439606	GO:0015085 calcium ion transmembrane transporter activity	http://amigo.geneontology.org/amigo/term/GO:0015085	CACNA1B ATP2B2 SLC8A1 CACNA1E CACNA1D LETM1
0.0116853669991463	13	643	3.04343333060489	GO:0140657 ATP-dependent activity	http://amigo.geneontology.org/amigo/term/GO:0140657	DNAH9 DNAH5 KIF9 DNAH11 DNAH1 ABCC11 SMARCA4 ATAD2 ATP2B2 MYO9B TTF2 TP53 SMCHD1
0.00850945091820981	14	694	3.03668663734264	GO:0008324 cation transmembrane transporter activity	http://amigo.geneontology.org/amigo/term/GO:0008324	GRIA3 SLC38A6 SLC25A38 CACNA1B ATP2B2 KCNG3 SLC8A1 CACNA1E CACNA1D LETM1 SLC23A1 PTK2B COX15 SLC17A5
0.0122566328180105	16	922	2.61228450736385	GO:0015075 ion transmembrane transporter activity	http://amigo.geneontology.org/amigo/term/GO:0015075	ABCC11 GRIA3 SLC38A6 SLC25A38 CACNA1B ATP2B2 KCNG3 SLC8A1 CACNA1E CACNA1D SLC22A14 LETM1 SLC23A1 PTK2B COX15 SLC17A5
0.00379888254540583	31	2237	2.08606157212432	GO:0019899 enzyme binding	http://amigo.geneontology.org/amigo/term/GO:0019899	WAC RTF1 DOCK5 UBC PPM1D LRBA BRCA1 TNPO3 DNM1L AGO1 SPG11 WFS1 CNST MOB4 PTK2B TP53 RPTOR DSCAM ZBTB7A MBP MYO9B SMARCA4 SYNE1 PTPRJ TTN DVL3 STIM1 ARHGAP1 BMPR2 SPTY2D1 FGD6
0.00694441197458622	51	4737	1.62068347721743	GO:0043169 cation binding	http://amigo.geneontology.org/amigo/term/GO:0043169	SYT6 MICU3 ERAP1 STIM1 SYT3 OGDH GALNT3 TRIM24 TPMT TP53 TTN ATP2B2 CELSR3 BRCA1 ZFAT MAST4 MYO9B BRD1 YY1 ZNF574 ZNF330 P3H3 GBE1 MOB1A MOB4 ASH1L TTF2 TSHZ3 DTNA ZNF462 CACNA1B PAMR1 CACNA1D ZNF221 TRIM46 WDFY3 BSN LETM1 PPM1D ZNF24 ZBTB21 ZBTB7A FGD6 SLC8A1 BRF1 PCLO ARID2 ZNF398 CACNA1E BMPR2 NT5M
0.0116853669991463	49	4647	1.58728466582855	GO:0046872 metal ion binding	http://amigo.geneontology.org/amigo/term/GO:0046872	SYT6 MICU3 ERAP1 STIM1 SYT3 GALNT3 TRIM24 TP53 TTN ATP2B2 CELSR3 BRCA1 ZFAT MAST4 MYO9B BRD1 YY1 ZNF574 OGDH ZNF330 P3H3 MOB1A MOB4 ASH1L TTF2 TSHZ3 DTNA ZNF462 CACNA1B PAMR1 CACNA1D ZNF221 TRIM46 WDFY3 BSN LETM1 PPM1D ZNF24 ZBTB21 ZBTB7A FGD6 SLC8A1 BRF1 PCLO ARID2 ZNF398 CACNA1E BMPR2 NT5M
