## Supplementary Table 6 for "Decomposition of phenotypic heterogeneity in autism reveals distinct and coherent genetic programs": class3_top_bio_processes.csv

Enrichment FDR	nGenes	Pathway Genes	Fold Enrichment	Pathway	URL	Genes
0.00409773862577253	4	30	27.2392857142857	GO:0051016 barbed-end actin filament capping	http://amigo.geneontology.org/amigo/term/GO:0051016	SVIL CAPZA2 CARMIL1 TRIOBP
0.00765401019916299	4	36	22.6994047619048	GO:0086010 membrane depolarization during action potential	http://amigo.geneontology.org/amigo/term/GO:0086010	SCN2A CACNA1H SCN8A ANK3
0.00778857436533962	4	38	21.5046992481203	GO:0019228 neuronal action potential	http://amigo.geneontology.org/amigo/term/GO:0019228	SCN2A CACNA1H SCN8A ANK3
0.0129563962826478	4	45	18.1595238095238	GO:0051693 actin filament capping	http://amigo.geneontology.org/amigo/term/GO:0051693	SVIL CAPZA2 CARMIL1 TRIOBP
0.0039229313187958	5	60	17.0245535714286	GO:0016574 histone ubiquitination	http://amigo.geneontology.org/amigo/term/GO:0016574	RNF40 TRIP12 RAG1 DDB1 SUZ12
0.0157292519285566	4	49	16.6771137026239	GO:0030835 negative reg. of actin filament depolymerization	http://amigo.geneontology.org/amigo/term/GO:0030835	SVIL CAPZA2 CARMIL1 TRIOBP
0.00202021266185081	6	79	15.5160488245931	GO:1901880 negative reg. of protein depolymerization	http://amigo.geneontology.org/amigo/term/GO:1901880	SVIL CAPZA2 TTBK2 CARMIL1 TAOK1 TRIOBP
0.0029641939718483	6	95	12.9028195488722	GO:0043242 negative reg. of protein-containing complex disassembly	http://amigo.geneontology.org/amigo/term/GO:0043242	SVIL CAPZA2 TTBK2 CARMIL1 TAOK1 TRIOBP
0.0029641939718483	7	140	10.2147321428571	GO:0043244 reg. of protein-containing complex disassembly	http://amigo.geneontology.org/amigo/term/GO:0043244	SVIL CAPZA2 TTBK2 CARMIL1 TAOK1 TRIOBP UVRAG
0.00778857436533962	6	125	9.80614285714286	GO:0051261 protein depolymerization	http://amigo.geneontology.org/amigo/term/GO:0051261	SVIL CAPZA2 TTBK2 CARMIL1 TAOK1 TRIOBP
0.00964980304122366	8	264	6.19074675324675	GO:0032984 protein-containing complex disassembly	http://amigo.geneontology.org/amigo/term/GO:0032984	SVIL CAPZA2 TTBK2 SMARCC2 UVRAG CARMIL1 TAOK1 TRIOBP
0.0161620054653144	9	384	4.78815569196429	GO:0010639 negative reg. of organelle organization	http://amigo.geneontology.org/amigo/term/GO:0010639	SVIL CAPZA2 NAA10 TTBK2 CARMIL1 CEP97 TAOK1 TRIOBP TSC2
0.0161620054653144	11	574	3.91505413140866	GO:0051493 reg. of cytoskeleton organization	http://amigo.geneontology.org/amigo/term/GO:0051493	CARMIL1 SVIL CAPZA2 ROCK1 TTBK2 NUMA1 BRAF TAOK1 CEP97 DYNC1H1 TRIOBP
0.0141387942868999	12	649	3.77740479859124	GO:0006281 DNA repair	http://amigo.geneontology.org/amigo/term/GO:0006281	RFC2 POLQ EYA4 TRIP12 DDB1 ZSWIM7 SMARCC2 POLG HELQ UVRAG SMC1A TAOK1
0.0171360101683811	12	689	3.55810698735227	GO:0000226 microtubule cytoskeleton organization	http://amigo.geneontology.org/amigo/term/GO:0000226	NUMA1 DYNC1H1 ROCK1 DNAH1 TTBK2 ASPM BBS1 UVRAG SMC1A SON TAOK1 CEP97
0.00202021266185081	23	1594	2.94778970245564	GO:0007010 cytoskeleton organization	http://amigo.geneontology.org/amigo/term/GO:0007010	ROCK1 CARMIL1 TRIOBP PHACTR2 KRT36 NUMA1 DYNC1H1 SVIL CAPZA2 DNAH1 TTBK2 ASPM ANK3 BRAF PRKCI BBS1 UVRAG INF2 SMC1A SON TAOK1 CEP97 PIP5K1C
0.000144474796850533	45	4206	2.18574867536173	GO:0006996 organelle organization	http://amigo.geneontology.org/amigo/term/GO:0006996	SMARCC2 ROCK1 SMC1A CARMIL1 TIMM13 TRIOBP NUP107 PHACTR2 KDM5B SATB2 KRT36 TTBK2 NUMA1 POLG STX5 MYSM1 ATXN2L BBS1 DYNC1H1 SVIL UVRAG CAPZA2 DNAJC19 AP1S3 NAA10 DNAH1 ABCB6 RFC2 POLQ KMT2C ASPM RNF40 EYA4 ANK3 BRAF HELQ PRKCI RAG1 SUZ12 CEP97 INF2 SON TAOK1 TSC2 PIP5K1C
0.0161620054653144	32	3365	1.94277223519423	GO:0022607 cellular component assembly	http://amigo.geneontology.org/amigo/term/GO:0022607	ROCK1 TTBK2 SLITRK5 ATXN2L BBS1 SVIL UVRAG CAPZA2 GEMIN5 AP1S3 POLQ DNAH1 ABCB6 SRSF1 SMAD6 ASPM CARMIL1 PSMD11 BRAF SV2A CEP97 DYNC1H1 SMC1A NUP107 NUMA1 ANK3 SACS RYR1 TCF4 TRIOBP MAPK8IP2 PIP5K1C
