## Supplementary Table 6 for "Decomposition of phenotypic heterogeneity in autism reveals distinct and coherent genetic programs": class3_top_mol_functions.csv

Enrichment FDR	nGenes	Pathway Genes	Fold Enrichment	Pathway	URL	Genes
0.00279037072577404	4	25	32.6871428571429	GO:0005248 voltage-gated sodium channel activity	http://amigo.geneontology.org/amigo/term/GO:0005248	SCN2A CACNA1H SCN8A TPCN1
0.0206612524090155	3	22	27.8583603896104	GO:0050321 tau-protein kinase activity	http://amigo.geneontology.org/amigo/term/GO:0050321	ROCK1 TTBK2 TAOK1
0.0206612524090155	3	23	26.6471273291925	GO:0017116 single-stranded DNA helicase activity	http://amigo.geneontology.org/amigo/term/GO:0017116	RFC2 POLQ HELQ
0.0196785797968718	4	48	17.0245535714286	GO:0005272 sodium channel activity	http://amigo.geneontology.org/amigo/term/GO:0005272	SCN2A CACNA1H SCN8A TPCN1
0.0383105350176405	3	43	14.2531146179402	GO:0048156 tau protein binding	http://amigo.geneontology.org/amigo/term/GO:0048156	ROCK1 TTBK2 TAOK1
0.0326087715300137	5	151	6.76472327341533	GO:0015276 ligand-gated ion channel activity	http://amigo.geneontology.org/amigo/term/GO:0015276	GLRB GRIA2 RYR1 TPCN1 ABCC9
0.0326087715300137	5	151	6.76472327341533	GO:0022834 ligand-gated channel activity	http://amigo.geneontology.org/amigo/term/GO:0022834	GLRB GRIA2 RYR1 TPCN1 ABCC9
0.0326087715300137	6	214	5.72788718291055	GO:0005244 voltage-gated ion channel activity	http://amigo.geneontology.org/amigo/term/GO:0005244	CACNA1H SCN2A TPCN1 SCN8A RYR1 ABCC9
0.0326087715300137	6	216	5.67485119047619	GO:0022832 voltage-gated channel activity	http://amigo.geneontology.org/amigo/term/GO:0022832	CACNA1H SCN2A TPCN1 SCN8A RYR1 ABCC9
0.0326087715300137	8	374	4.36993888464477	GO:0022836 gated channel activity	http://amigo.geneontology.org/amigo/term/GO:0022836	GLRB GRIA2 RYR1 CACNA1H TPCN1 SCN2A SCN8A ABCC9
0.0326087715300137	19	1662	2.33549832387829	GO:0005524 ATP binding	http://amigo.geneontology.org/amigo/term/GO:0005524	P2RY1 MAP4K5 ABCB6 RFC2 POLQ ROCK1 ABCC9 SMC1A DNAH1 TTBK2 BRAF TAOK1 HELQ PRKCI PIP5K1C SBK2 RYR1 SCN8A DYNC1H1
0.0326087715300137	19	1729	2.24499607535322	GO:0032559 adenyl ribonucleotide binding	http://amigo.geneontology.org/amigo/term/GO:0032559	P2RY1 MAP4K5 ABCB6 RFC2 POLQ ROCK1 ABCC9 SMC1A DNAH1 TTBK2 BRAF TAOK1 HELQ PRKCI PIP5K1C SBK2 RYR1 SCN8A DYNC1H1
0.0326087715300137	19	1741	2.22952223680972	GO:0030554 adenyl nucleotide binding	http://amigo.geneontology.org/amigo/term/GO:0030554	P2RY1 MAP4K5 ABCB6 RFC2 POLQ ROCK1 ABCC9 SMC1A DNAH1 TTBK2 BRAF TAOK1 HELQ PRKCI PIP5K1C SBK2 RYR1 SCN8A DYNC1H1
0.0383105350176405	25	2707	1.88672555279962	GO:0003677 DNA binding	http://amigo.geneontology.org/amigo/term/GO:0003677	SMARCC2 MEOX1 SMC1A TGIF2 SATB2 RAG1 ZNF283 SUZ12 RFX7 TCF4 ZNF432 CCAR1 KDM5B SMAD6 POLG NFIL3 DDB1 RFC2 POLQ KMT2C ASXL3 SON MYSM1 HELQ DBX2
