## Supplementary Tables 1-3,5,7 for "Decomposition of phenotypic heterogeneity in autism reveals distinct and coherent genetic programs"

### Sheet: Supp Table 1
Supplementary Table 1: Statistical fit information for candidate models with varying number
Table 1A: Model fit criteria
Models	LL	AIC	BIC	SABIC	CAIC
1	-327.155	3.0497e+06	3.05301e+06	3.05571e+06	3.05352e+06
2	-307.016	2.86889e+06	2.87552e+06	2.88094e+06	2.87654e+06
3	-297.211	2.79014e+06	2.8001e+06	2.80824e+06	2.80164e+06
4	-291.803	2.73879e+06	2.75207e+06	2.76293e+06	2.75412e+06
5	-288.656	2.71134e+06	2.72795e+06	2.74154e+06	2.73052e+06
6	-286.74	2.69314e+06	2.71307e+06	2.72938e+06	2.71615e+06
Table 1B: Diagnostic criteria
Models	Smallest class count (n)	Smallest class size (%)	Entropy	ALCPP	VLMR-LRT
1	4768	1	--	1	--
2	1670	0.35	0.982951	0.995	6.01e-10
3	585	0.123	0.982313	0.992	0.000177
4	457	0.096	0.983278	0.991	0.00343
5	265	0.056	0.983561	0.989	0.0399
6	197	0.041	0.984398	0.989	0.07188

### Sheet: Supp Table 2
Supplementary Table 2: Multiple hypothesis testing results for validations with SCQ Total Score and developmental milestones
class	0	1	2	3
Dev Milestone - used_words_age_mos	0.0261122	3.70667e-14	0.0505672	1.17493e-35
Dev milestone - walked_age_mos	0.547836	1.13639e-05	0.547836	0.0127842
SCQ total score	0	0	0	0

### Sheet: Supp Table 3
Supplementary Table 3: List of GWAS used for PGS
Trait	Citation	Year	Sample size
ASD	(Grove et al. 2019)	2019	18,381 + 27,969 controls
ADHD	(Demontis et al. 2023)	2023	38,691 + 186,843 controls
Educational Attainment	(Okbay et al. 2022)	2022	2574253
IQ	(Savage et al. 2018)	2018	269867
Major Depressive Disorder	(Wray et al. 2018)	2018	135,458 + 344,901 controls
Epilepsy	(International League Against Epilepsy...)	2023	29,944 + 52,538 controls

### Sheet: Supp Table 5
Supplementary Table 5: Count burden multiple hypothesis testing results across all classes and gene sets (for each variant type)
dnLoF					dnMis					inhLoF					inhMis
Gene set	Class	-log10 P-val	log2 FE		Gene set	Class	-log10 P-val	log2 FE		Gene set	Class	-log10 P-val	log2 FE		Gene set	Class	-log10 P-val	log2 FE
all_genes	0	3.39058	0.917718		all_genes	0	0.322044	0.0544163		all_genes	0	0.0799682	-0.0101294		all_genes	0	0.0106685	-0.0128525
all_genes	1	2.74932	1.47399		all_genes	1	0.322044	0.228352		all_genes	1	0.0799682	-0.0100616		all_genes	1	0.275372	0.0208881
all_genes	2	2.05335	0.643435		all_genes	2	0.322044	0.00895227		all_genes	2	0.0799682	-0.0288801		all_genes	2	0.0106685	-0.037513
all_genes	3	2.65802	0.910525		all_genes	3	0.322044	0.0901761		all_genes	3	0.507741	0.0524809		all_genes	3	1.13447	0.0545786
lof_genes	0	3.55193	1.63141		lof_genes	0	0.730109	0.300334		lof_genes	0	0.670188	0.158698		lof_genes	0	0.237075	-0.00593105
lof_genes	1	2.4134	2.41954		lof_genes	1	0.653228	0.423643		lof_genes	1	0.241018	-0.0430687		lof_genes	1	0.237075	0.0422954
lof_genes	2	2.37908	1.28729		lof_genes	2	0.730109	0.47351		lof_genes	2	0.670188	0.147861		lof_genes	2	0.237075	-0.00670899
lof_genes	3	2.44449	1.6024		lof_genes	3	0.730109	0.409394		lof_genes	3	0.670188	0.147557		lof_genes	3	0.237075	-0.00324885
fmrp_genes	0	2.33949	2.59579		fmrp_genes	0	0.233911	-0.0887086		fmrp_genes	0	0.476237	0.0763904		fmrp_genes	0	0.0804328	-0.047651
fmrp_genes	1	1.93347	3.7191		fmrp_genes	1	0.385327	0.549174		fmrp_genes	1	0.476237	0.189816		fmrp_genes	1	2.14431	0.289232
fmrp_genes	2	2.27525	2.64343		fmrp_genes	2	0.385327	0.210475		fmrp_genes	2	1.54236	0.448719		fmrp_genes	2	0.849103	0.0653484
fmrp_genes	3	1.93347	2.62512		fmrp_genes	3	0.385327	0.542661		fmrp_genes	3	0.476237	0.212476		fmrp_genes	3	0.907638	0.0964671
asd_risk_genes	0	1.14798	2.27386		asd_risk_genes	0	1.35598	2.44379		asd_risk_genes	0	0.0771171	-0.218372		asd_risk_genes	0	0.777113	0.138914
asd_risk_genes	1	1.4405	4.7191		asd_risk_genes	1	0.0356037	-inf		asd_risk_genes	1	0.0771171	-0.17913		asd_risk_genes	1	1.13497	0.492823
asd_risk_genes	2	1.47001	3.2284		asd_risk_genes	2	0.788498	1.64343		asd_risk_genes	2	0.0771171	-0.0732581		asd_risk_genes	2	0.314616	0.00502234
asd_risk_genes	3	1.80076	4.21009		asd_risk_genes	3	0.788498	1.79505		asd_risk_genes	3	0.0771171	0.185525		asd_risk_genes	3	1.01866	0.239742
sfari_genes1	0	2.57978	2.9743		sfari_genes1	0	0.546946	0.652373		sfari_genes1	0	0.214673	0.0414345		sfari_genes1	0	0.0971455	-0.0854776
sfari_genes1	1	2.14271	4.7191		sfari_genes1	1	0.167926	-0.602829		sfari_genes1	1	0.125664	-0.508732		sfari_genes1	1	0.140133	0.176283
sfari_genes1	2	2.287	2.96536		sfari_genes1	2	0.244152	0.128862		sfari_genes1	2	0.334423	0.305442		sfari_genes1	2	0.0971455	0.00546489
sfari_genes1	3	2.57978	3.79505		sfari_genes1	3	1.1313	1.47312		sfari_genes1	3	0.448357	0.634365		sfari_genes1	3	0.0971455	-0.0775094
satterstrom	0	1.39979	2.59579		satterstrom	0	0.845497	1.27386		satterstrom	0	0.218905	-0.107011		satterstrom	0	0.224539	0.021094
satterstrom	1	1.78381	5.30406		satterstrom	1	0.271609	0.397171		satterstrom	1	0.218905	0.594361		satterstrom	1	0.130453	-0.204005
satterstrom	2	1.39979	2.96536		satterstrom	2	0.271609	-0.0935307		satterstrom	2	0.218905	-0.208136		satterstrom	2	0.757892	0.256532
satterstrom	3	2.52974	4.66952		satterstrom	3	0.845497	1.47312		satterstrom	3	0.218905	0.396422		satterstrom	3	0.757892	0.26036
brain_expressed_genes	0	3.25514	0.965739		brain_expressed_genes	0	0.263794	-0.0225316		brain_expressed_genes	0	0.0859392	-0.0051047		brain_expressed_genes	0	0.0390807	-0.00885674
brain_expressed_genes	1	2.7455	1.54222		brain_expressed_genes	1	0.358794	0.290256		brain_expressed_genes	1	0.0859392	-0.0156533		brain_expressed_genes	1	0.304991	0.0214317
brain_expressed_genes	2	1.91945	0.670916		brain_expressed_genes	2	0.358794	0.0840075		brain_expressed_genes	2	0.0309477	-0.0504211		brain_expressed_genes	2	0.0114534	-0.0370988
brain_expressed_genes	3	2.7455	1.0015		brain_expressed_genes	3	0.358794	0.10317		brain_expressed_genes	3	0.132067	0.0363702		brain_expressed_genes	3	1.32836	0.0575178

### Sheet: Supp Table 7
Supplementary Table 7: Multiple hypothesis testing results across all classes, cell types, and gene expression trends
Cell type _ trend	-log10 P-val	Fold Enrichment	Class	Trend
Principal_excitatory_neuron_up	0.03325	0.76285	Siblings	up
Principal_excitatory_neuron_up	0.831481	1.46241	All probands	up
Principal_excitatory_neuron_up	0.640949	1.3904	0	up
Principal_excitatory_neuron_up	1.08966	2.63385	1	up
Principal_excitatory_neuron_up	1.01069	1.79635	2	up
Principal_excitatory_neuron_up	0.038168	0.694054	3	up
Principal_excitatory_neuron_trans_down	0.0198001	0.572138	Siblings	trans_down
Principal_excitatory_neuron_trans_down	1.04995	2.11238	All probands	trans_down
Principal_excitatory_neuron_trans_down	0.727534	1.81356	0	trans_down
Principal_excitatory_neuron_trans_down	1.45349	4.38974	1	trans_down
Principal_excitatory_neuron_trans_down	0.401418	1.3017	2	trans_down
Principal_excitatory_neuron_trans_down	1.39133	3.08468	3	trans_down
Principal_excitatory_neuron_trans_up	0.0263922	0.625929	Siblings	trans_up
Principal_excitatory_neuron_trans_up	0.928407	1.88895	All probands	trans_up
Principal_excitatory_neuron_trans_up	0.699689	1.66243	0	trans_up
Principal_excitatory_neuron_trans_up	1.45723	4.11538	1	trans_up
Principal_excitatory_neuron_trans_up	0.928407	2.14781	2	trans_up
Principal_excitatory_neuron_trans_up	0.312746	1.15676	3	trans_up
Principal_excitatory_neuron_down	0.00236036	0.62823	Siblings	down
Principal_excitatory_neuron_down	1.8603	1.88025	All probands	down
Principal_excitatory_neuron_down	1.8603	2.01507	0	down
Principal_excitatory_neuron_down	1.22088	2.19487	1	down
Principal_excitatory_neuron_down	0.427743	1.19013	2	down
Principal_excitatory_neuron_down	2.25256	2.53385	3	down
Inhibitory_interneuron_MGE_up	0.00575211	0.61028	Siblings	up
Inhibitory_interneuron_MGE_up	1.40371	1.94989	All probands	up
Inhibitory_interneuron_MGE_up	0.918147	1.67405	0	up
Inhibitory_interneuron_MGE_up	0.912517	2.02604	1	up
Inhibitory_interneuron_MGE_up	1.51778	2.40314	2	up
Inhibitory_interneuron_MGE_up	0.918147	1.77963	3	up
Inhibitory_interneuron_MGE_trans_down	0.106604	0.813707	Siblings	trans_down
Inhibitory_interneuron_MGE_trans_down	0.212131	1.34055	All probands	trans_down
Inhibitory_interneuron_MGE_trans_down	0.212131	1.81356	0	trans_down
Inhibitory_interneuron_MGE_trans_down	0.106604	0	1	trans_down
Inhibitory_interneuron_MGE_trans_down	0.106604	0.781022	2	trans_down
Inhibitory_interneuron_MGE_trans_down	0.212131	1.73514	3	trans_down
Inhibitory_interneuron_MGE_trans_up	0.00714359	0.190713	Siblings	trans_up
Inhibitory_interneuron_MGE_trans_up	1.4864	7.31207	All probands	trans_up
Inhibitory_interneuron_MGE_trans_up	1.05208	4.83616	0	trans_up
Inhibitory_interneuron_MGE_trans_up	3.13729	19.7538	1	trans_up
Inhibitory_interneuron_MGE_trans_up	1.4864	9.37226	2	trans_up
Inhibitory_interneuron_MGE_trans_up	0.995666	4.62703	3	trans_up
Inhibitory_interneuron_MGE_down	0.00233107	0.541378	Siblings	down
Inhibitory_interneuron_MGE_down	1.97036	2.2601	All probands	down
Inhibitory_interneuron_MGE_down	2.02085	2.74782	0	down
Inhibitory_interneuron_MGE_down	1.62938	2.99301	1	down
Inhibitory_interneuron_MGE_down	0.328467	1.13603	2	down
Inhibitory_interneuron_MGE_down	1.97036	2.73415	3	down
Glia_up	0.035196	0.717977	Siblings	up
Glia_up	0.631649	1.58428	All probands	up
Glia_up	1.19407	2.21657	0	up
Glia_up	0.198472	1.09744	1	up
Glia_up	0.272495	1.3017	2	up
Glia_up	0.198472	0.963964	3	up
Glia_trans_down	0.149236	0.871829	Siblings	trans_down
Glia_trans_down	0.149236	1.21868	All probands	trans_down
Glia_trans_down	0.149236	1.81356	0	trans_down
Glia_trans_down	0.149236	0	1	trans_down
Glia_trans_down	0.149236	0.781022	2	trans_down
Glia_trans_down	0.149236	1.15676	3	trans_down
Glia_trans_up	0.179752	0.871829	Siblings	trans_up
Glia_trans_up	0.179752	1.21868	All probands	trans_up
Glia_trans_up	0.179752	0.60452	0	trans_up
Glia_trans_up	1.05735	6.58462	1	trans_up
Glia_trans_up	0.179752	0.781022	2	trans_up
Glia_trans_up	0.179752	1.15676	3	trans_up
Glia_down	0.00617221	0.530679	Siblings	down
Glia_down	1.50597	2.31549	All probands	down
Glia_down	1.50597	2.41808	0	down
Glia_down	1.50597	3.29231	1	down
Glia_down	0.658308	1.56204	2	down
Glia_down	1.50597	2.89189	3	down
Inhibitory_interneuron_CGE_up	0.0497994	0.76285	Siblings	up
Inhibitory_interneuron_CGE_up	0.614127	1.46241	All probands	up
Inhibitory_interneuron_CGE_up	0.527361	1.37024	0	up
Inhibitory_interneuron_CGE_up	0.614127	2.19487	1	up
Inhibitory_interneuron_CGE_up	0.614127	1.56204	2	up
Inhibitory_interneuron_CGE_up	0.414293	1.23387	3	up
Inhibitory_interneuron_CGE_trans_down	0.0606644	1.08979	Siblings	trans_down
Inhibitory_interneuron_CGE_trans_down	0.0606644	0.877449	All probands	trans_down
Inhibitory_interneuron_CGE_trans_down	0.0606644	0.967232	0	trans_down
Inhibitory_interneuron_CGE_trans_down	0.0606644	0	1	trans_down
Inhibitory_interneuron_CGE_trans_down	0.0606644	0.312409	2	trans_down
Inhibitory_interneuron_CGE_trans_down	0.0606644	1.85081	3	trans_down
Inhibitory_interneuron_CGE_trans_up	0.108289	0.717977	Siblings	trans_up
Inhibitory_interneuron_CGE_trans_up	0.355189	1.58428	All probands	trans_up
Inhibitory_interneuron_CGE_trans_up	0.355189	1.81356	0	trans_up
Inhibitory_interneuron_CGE_trans_up	0.31072	1.64615	1	trans_up
Inhibitory_interneuron_CGE_trans_up	0.355189	1.95255	2	trans_up
Inhibitory_interneuron_CGE_trans_up	0.108289	0.578378	3	trans_up
Inhibitory_interneuron_CGE_down	0.00191639	0.517187	Siblings	down
Inhibitory_interneuron_CGE_down	2.05523	2.38861	All probands	down
Inhibitory_interneuron_CGE_down	2.05523	2.65989	0	down
Inhibitory_interneuron_CGE_down	1.82181	3.29231	1	down
Inhibitory_interneuron_CGE_down	0.565192	1.40584	2	down
Inhibitory_interneuron_CGE_down	2.05523	3.00757	3	down
